# Evaluation of saliva sampling procedures for SARS-CoV-2 diagnostics reveals differential sensitivity and association with viral load

**DOI:** 10.1101/2020.10.06.20207902

**Authors:** Pieter Mestdagh, Michel Gillard, Marc Arbyn, Jean-Paul Pirnay, Jeroen Poels, Jan Hellemans, Eliana Peeters, Veronik Hutse, Celine Vermeiren, Maxime Boutier, Veerle De Wever, Patrick Soentjens, Sarah Djebara, Hugues Malonne, Emmanuel André, John Smeraglia, Jo Vandesompele

## Abstract

Nasopharyngeal sampling has been the preferential collection method for SARS-CoV-2 diagnostics. Alternative sampling procedures that are less invasive and do not require a healthcare professional would be more preferable for patients and health professionals. Saliva collection has been proposed as such a possible alternative sampling procedure. We evaluated the sensitivity of SARS-CoV-2 testing on two different saliva collection devices (spitting versus swabbing) compared to nasopharyngeal swabs in over 2500 individuals that were either symptomatic or had high-risk contacts with infected individuals. We observed an overall poor sensitivity in saliva for SARS-CoV-2 detection (30.8% and 22.4% for spitting and swabbing, respectively). However, when focusing on individuals with medium to high viral load, sensitivity increased substantially (97.0% and 76.7% for spitting and swabbing, respectively), irrespective of symptomatic status. Our results suggest that saliva cannot readily replace nasopharyngeal sampling for SARS-CoV-2 diagnostics but may enable identification of cases with medium to high viral loads.
