## Supplemental Table 1 for "Evaluation of saliva sampling procedures for SARS-CoV-2 diagnostics reveals differential sensitivity and association with viral load"

### Sheet: Supplemental Table 1
PatientID	NP Result	NP E-Gene Cq	NP SIC Cq	Genotek Result	Genotek E-Gene Cq	Genotek SIC Cq	Norgen Result	Norgen E-Gene Cq	Norgen SIC Cq
65805264	Positive	17.6215	23.4354	Positive	31.1718	27.332	Positive	31.6219	0
65814536	Positive	35.5722	27.3185	Negative	0	27.9206	Negative	0	31.4322
66385688	Positive	29.1606	28.387	Negative	0	30.2676	Negative	0	28.5464
66388515	Positive	35.0285	27.7897	Negative	0	27.1367	Negative	0	30.1556
65805228	Positive	21.4231	26.0042	Positive	31.7138	29.5426	Positive	26.6831	28.248
65805343	Positive	22.7253	27.4769	Negative	0	31.2023	Positive	30.6248	30.5924
66385439	Positive	21.9964	27.0412	Negative	0	27.0779	Positive	35.8134	32.5316
66386085	Positive	37.7409	27.7159	Negative	0	27.2664	Negative	0	29.332
66386571	Positive	34.5525	28.2077	Negative	0	27.408	Negative	0	31.0002
66388162	Positive	33.7666	27.5121	Negative	0	27.2197	Negative	0	28.1062
66385998	Positive	36.4289	26.8671	Negative	0	27.9218	Negative	0	29.5568
65813926	Positive	34.9505	28.0147	Negative	0	27.813	Negative	0	27.7569
65805404	Positive	33.3017	27.2661	Negative	0	27.3339	Negative	0	29.22
65807493	Positive	29.8677	28.0013	Negative	0	28.0694	Negative	0	29.1054
66384315	Positive	25.0104	26.8071	Negative	0	29.1493	Negative	0	28.6387
66388393	Positive	14.5147	20.1868	Positive	27.4161	27.8269	Positive	26.1461	34.4935
66400437	Positive	36.9476	28.3034	Negative	0	27.5272	Negative	0	31.5017
65813193	Negative	0	28.1616	Positive	33.9605	27.2287	Positive	26.8555	28.0823
66385615	Positive	31.4567	26.8086	Negative	0	27.095	Negative	0	28.7576
66400765	Positive	32.3528	27.3502	Negative	0	27.3589	Negative	0	28.3793
65806935	Positive	33.6344	28.0927	Negative	0	28.0944	Negative	0	29.7806
65807776	Positive	18.5771	28.6762	Positive	28.0751	27.0961	Positive	25.562	29.2853
65813050	Positive	11.2779	16.4019	Positive	28.4739	27.5633	Positive	26.2004	0
66384917	Positive	20.7585	25.6852	Positive	29.9376	25.4644	Positive	27.6108	28.7962
66393094	Positive	12.0247	18.6161	Positive	24.8777	26.6249	Positive	19.0264	35.8864
65806111	Positive	30.2452	28.6986	NA	NA	NA	Negative	0	28.7213
65807581	Positive	19.6873	27.7822	NA	NA	NA	Positive	24.7125	29.6463
66384953	Positive	16.1171	0	Negative	0	27.0754	Positive	30.2754	28.6063
66398071	Positive	28.2105	27.4577	Negative	0	28.3045	Negative	0	29.4253
65804326	Positive	32.3492	26.5141	NA	NA	NA	Negative	0	29.0438
65802753	Positive	32.5721	25.8458	NA	NA	NA	Negative	0	28.7802
65802993	Positive	34.5003	29.4615	NA	NA	NA	Negative	0	29.1185
66384500	Positive	35.9048	27.7539	Negative	0	27.5333	Negative	0	28.7292
66386261	Positive	33.1536	28.4779	Negative	0	28.5292	Negative	0	28.8115
66396143	Positive	34.0202	29.3458	Negative	0	26.7802	Negative	0	28.6148
66400826	Positive	29.6485	26.9063	Negative	0	28.3032	Negative	0	28.5149
66382919	Positive	30.1059	26.764	Negative	0	27.4795	Negative	0	27.6447
66382919	Positive	30.1059	26.764	Negative	0	27.4795	Negative	0	27.6447
66385156	Negative	0	27.9554	Negative	0	28.1086	Positive	29.6177	28.146
66386951	Positive	35.2517	27.166	Negative	0	28.0159	Negative	0	29.636
65803141	Positive	18.2239	29.6107	NA	NA	NA	Positive	31.1393	28.4144
65803178	Positive	22.2234	26.8533	NA	NA	NA	Positive	21.4715	28.9728
65803220	Positive	23.012	26.3354	NA	NA	NA	Positive	31.6711	27.3426
65804715	Positive	18.3367	25.3961	NA	NA	NA	Positive	26.4534	28.8062
65805671	Positive	34.1269	27.5726	NA	NA	NA	Positive	31.0861	27.3718
65806272	Negative	0	27.3725	NA	NA	NA	Positive	35.422	33.9632
66384193	Positive	33.926	27.2497	Negative	0	29.223	Negative	0	28.5315
66401658	Negative	0	27.4269	Positive	37.2276	27.3343	Positive	31.4332	28.7181
66383149	Positive	31.7837	27.5598	Negative	0	27.8938	Negative	0	31.3673
66383158	Positive	33.0651	27.7013	Negative	0	27.6327	Negative	0	28.4195
66383158	Positive	33.0651	27.7013	Negative	0	27.6327	Negative	0	28.4195
66385031	Positive	15.1068	44.2016	Positive	27.6358	27.0244	Positive	22.5253	27.3334
66395232	Positive	30.0501	27.1185	Negative	0	28.6911	Negative	0	29.8846
66396374	Positive	36.409	27.7527	Negative	0	27.1053	Negative	0	27.7256
66396657	Positive	35.1426	27.5317	Negative	0	26.435	Negative	0	28.6063
66400206	Positive	30.576	27.6201	Negative	0	26.7566	Negative	0	28.15
66402107	Positive	34.6771	27.9467	Negative	0	27.8615	Negative	0	27.0445
66383264	Positive	34.1571	27.6792	Negative	0	27.7035	Negative	0	27.9068
66394923	Positive	30.4692	26.3125	Negative	0	27.2174	Negative	0	28.3379
66395214	Positive	35.0766	26.8005	Negative	0	27.4151	Negative	0	27.7779
66395542	Positive	35.9728	27.161	Negative	0	27.5431	Negative	0	28.0962
66399201	Positive	17.2906	34.6602	Positive	31.8362	27.558	Positive	22.7194	27.7464
66400145	Positive	18.1007	36.8627	Positive	32.626	26.316	Positive	25.5101	29.7955
66400321	Positive	18.3277	29.8653	Positive	30.4663	27.127	Positive	24.276	27.26
66402578	Positive	37	27.5704	Negative	0	27.547	Negative	0	29.0309
66385934	Positive	31.2096	29.0939	Negative	0	27.1644	Negative	0	29.3192
66395472	Positive	35.036	27.139	Negative	0	26.582	Negative	0	28.9954
66400002	Positive	35.9277	28.6525	Negative	0	27.1875	Negative	0	28.0225
66400385	Positive	12.0054	0	Positive	27.8317	27.0478	Positive	21.5845	29.7361
65810035	Positive	33.7	27.2112	Negative	0	27.1369	Negative	0	28.7235
66383103	Positive	30.884	26.7323	Negative	0	27.2883	Negative	0	28.8426
66398895	Positive	30.4137	27.0603	Negative	0	27.17	Negative	0	29.1394
66400729	Positive	24.777	26.9916	Negative	0	25.3624	Negative	0	30.6412
66402602	Positive	24.1214	27.1388	Positive	33.8425	27.4742	Positive	26.255	31.228
66394932	Positive	21.0127	26.88	Negative	0	26.7804	Negative	0	28.9916
66395463	Positive	32.3756	26.0477	Negative	0	27.4677	Negative	0	28.275
66395533	Positive	35.4417	28.5019	Negative	0	27.8437	Negative	0	27.9389
66395737	Positive	33.8433	26.3964	Negative	0	27.3201	Negative	0	28.6275
66397489	Negative	0	26.8471	Negative	0	27.2554	Positive	33.4154	32.5242
66398327	Positive	26.33	25.4505	Negative	0	27.1834	Negative	0	30.1192
66399283	Positive	14.5546	0	Positive	34.099	27.4195	Positive	23.093	27.3591
66401418	Positive	15.0314	20.1372	Negative	0	27.0143	Positive	23.4618	38.7343
66401931	Positive	37	27.7077	Negative	0	26.8011	Negative	0	29.3321
66393234	Positive	33.7701	27.1967	Negative	0	27.273	Negative	0	30.9816
66396046	Positive	35.1256	27.0646	Negative	0	27.1616	Negative	0	28.1071
66402152	Positive	10.8172	39.9745	Positive	33.4396	27.2083	Positive	26.2461	29.1871
66400659	Positive	29.7504	27.3425	Negative	0	28.1958	Negative	0	28.4179
66392961	Negative	0	27.4988	Negative	0	26.2976	Positive	33.7324	29.2735
66393836	Positive	32.0734	26.9738	Negative	0	28.6357	Negative	0	28.6169
66395977	Positive	16.5307	0	Positive	29.6817	28.4853	Positive	19.4609	25.0859
66395913	Positive	34.8861	26.8821	Negative	0	28.1346	Negative	0	29.7274
66397443	Positive	35.7315	27.3691	Negative	0	27.633	Negative	0	28.6708
66397522	Positive	18.5427	28.9308	Positive	34.1991	26.1101	Positive	31.2656	28.6027
66400066	Positive	15.1257	0	Positive	29.2628	27.8845	Positive	21.6928	25.4894
65812857	Positive	31.0419	26.8699	Negative	0	27.3389	Negative	0	31.371
65812769	Positive	33.6361	27.9348	Negative	0	28.0491	Negative	0	30.5969
65804849	Positive	16.6363	41.3687	Positive	34.3092	27.0554	Positive	22.1805	27.2493
65808207	Positive	9.5708	26.6601	Positive	27.5802	27.2337	Positive	17.2451	23.9084
65808340	Positive	32.3012	27.622	Negative	0	29.3269	Negative	0	28.3835
65808401	Positive	29.0017	26.4688	Negative	0	29.9297	Negative	0	30.0552
65808535	Positive	29.9805	26.5775	Negative	0	26.6424	Negative	0	28.8436
65809987	Positive	31.4435	26.9565	Negative	0	27.2115	Negative	0	28.9653
65811900	Positive	33.5398	26.8469	Negative	0	27.1505	Negative	0	29.0424
65814484	Negative	0	44.6681	Negative	0	27.6009	Negative	0	27.8398
65808872	Negative	0	27.1271	Negative	0	27.1061	Positive	28.7515	28.0266
65809242	Negative	0	27.1278	Negative	0	27.1369	Positive	34.0714	34.9221
65810619	Positive	33.0304	26.8549	Negative	0	26.7953	Negative	0	28.9936
65811423	Negative	0	27.199	Negative	0	27.9359	Positive	30.245	30.4339
65811478	Negative	0	27.4554	Negative	0	28.6229	Positive	35.2996	30.5264
65807989	Positive	33.086	27.2866	Negative	0	27.0711	Negative	0	28.2771
65811672	Positive	30.6057	27.2983	Negative	0	26.4889	Negative	0	27.9428
65813722	Positive	24.739	26.801	Negative	0	28.6045	Negative	0	27.6286
65814095	Positive	34.8887	27.1117	Negative	0	28.1764	Negative	0	27.0422
65814730	Positive	31.7825	27.1337	Negative	0	27.1819	Negative	0	29.2262
65814934	Negative	0	27.7955	Negative	0	26.7539	Positive	37.6032	30.9722
65815465	Positive	15.5626	0	Negative	0	29.3529	Positive	30.6497	27.1832
65815553	Positive	30.0871	26.9091	Negative	0	29.3058	Negative	0	28.0717
65814305	Positive	18.3574	28.1126	Negative	0	26.4731	Positive	28.7507	30.2779
65815085	Negative	0	26.7071	NA	NA	NA	Positive	35.6578	32.7032
65815632	Positive	12.9685	0	Positive	26.6511	27.774	Positive	23.897	29.126
65774627	Positive	18.6816	31.9932	Positive	31.7068	27.0495	NA	NA	NA
65774344	Positive	34.0411	27.017	Negative	0	27.3216	NA	NA	NA
65775662	Positive	32.9206	28.2718	Negative	0	28.3861	NA	NA	NA
65775990	Positive	34.6503	26.5722	Negative	0	27.0457	NA	NA	NA
65775352	Positive	31.6418	29.3926	Negative	0	26.7005	NA	NA	NA
65789911	Positive	18.6893	0	Positive	35.3113	26.5995	NA	NA	NA
65774663	Positive	38	29.5847	Negative	0	25.2654	NA	NA	NA
65788860	Positive	30.4301	27.7195	Negative	0	27.4199	NA	NA	NA
65775936	Positive	28.4882	31.3209	Positive	33.9239	28.5645	NA	NA	NA
65789337	Positive	25.5449	28.7494	Negative	0	29.7058	NA	NA	NA
