## Supplemental Table 1 for "Evaluation of saliva sampling procedures for SARS-CoV-2 diagnostics reveals differential sensitivity and association with viral load"

### Sheet: Supplemental Table 3
PatientID	Genotek Result	Norgen Result	NP Result	Genotek ORF1AB Cq	Norgen ORF1AB Cq	NP ORF1AB Cq	Genotek N-Gene Cq	Norgen N-Gene Cq	NP N-Gene Cq	Genotek S-Gene Cq	Norgen S-Gene Cq	NP S-Gene Cq
65809507	Negative	Negative	Positive	0	0	0	0	0	33.9379	0	0	0
65811414	Negative	Negative	Positive	0	0	0	0	0	33.6361	0	0	0
65811478	Negative	Negative	Positive	0	0	31.6479	0	0	32.179	0	0	0
65807581	NA	Positive	Positive	NA	27.3621	19.6227	NA	29.2458	19.9502	NA	28.2968	21.847
65802762	NA	Positive	Negative	NA	0	0	NA	35.185	0	NA	35.1801	0
65802993	NA	Negative	Positive	NA	0	30.9122	NA	0	31.1426	NA	0	31.2168
65806591	NA	Negative	Positive	NA	0	0	NA	0	33.0791	NA	0	0
65802753	NA	Negative	Positive	NA	0	31.2759	NA	0	30.4275	NA	0	0
65803141	NA	Positive	Positive	NA	0	17.5411	NA	33.4871	18.0261	NA	0	20.5537
65803178	NA	Positive	Positive	NA	22.16	21.5767	NA	22.1671	21.9165	NA	23.657	23.2645
65803220	NA	Positive	Positive	NA	32.858	24.2593	NA	32.2659	24.3956	NA	33.8208	24.1543
65804715	NA	Positive	Positive	NA	27.3633	17.2502	NA	28.5578	15.1933	NA	27.4308	20.3379
65805671	NA	Positive	Negative	NA	31.5819	0	NA	33.6745	0	NA	0	0
65814305	Negative	Positive	Positive	0	26.8119	19.6591	0	27.3501	19.2342	0	27.0156	20.4214
65815553	Negative	Negative	Positive	0	0	30.6462	0	0	32.131	0	0	33.3986
65815465	Negative	Positive	Positive	0	30.9187	17.9736	0	31.6051	17.1314	0	31.2957	20.3867
65815632	Positive	Positive	Positive	28.8267	23.9817	15.7895	29.4711	24.0526	14.2033	29.1473	25.0957	18.2884
65813722	Negative	Negative	Positive	0	0	25.765	0	0	23.9443	0	0	25.8634
65807989	NA	Negative	Positive	NA	0	0	NA	0	32.6081	NA	0	0
65808207	Positive	Positive	Positive	29.342	16.9349	10.4979	29.6898	16.6462	9.205	29.4475	19.5792	11.4155
65808508	Negative	Negative	Positive	0	0	32.3568	0	0	31.6131	0	0	31.773
65804849	Negative	Positive	Positive	0	24.1045	17.5238	0	23.2853	17.2244	0	25.5877	19.7291
65808535	Negative	Negative	Positive	0	0	0	0	0	32.1158	0	0	0
65809987	Negative	Negative	Positive	0	0	0	0	0	31.8918	0	0	0
66399283	Negative	Positive	Positive	0	24.6458	15.1509	0	25.2638	14.4739	0	26.2857	18.2935
66401418	Negative	Positive	Positive	0	22.9044	17.0451	0	22.9011	16.3448	0	23.9193	19.3045
65810035	Negative	Negative	Positive	0	0	0	0	0	31.4578	0	0	0
65812769	Negative	Negative	Positive	0	0	0	0	0	32.291	0	0	0
66397522	Negative	Positive	Positive	0	28.655	20.1676	0	30.3642	19.2823	0	30.574	21.9208
66395977	Positive	Positive	Positive	29.8032	25.6813	23.9803	29.6023	24.3178	21.6793	29.3596	26.1234	24.7116
66400066	Positive	Positive	Positive	30.1759	22.706	18.0506	30.5168	23.2192	16.3298	30.0611	24.7829	20.4622
66402152	Positive	Positive	Positive	0	27.2238	14.1735	36.3698	26.328	11.2195	0	27.7973	16.2257
66402602	Negative	Positive	Positive	0	27.6466	25.0951	0	27.3226	24.1617	0	27.8015	26.3593
65812857	Negative	Negative	Positive	0	0	32.4456	0	0	32.1162	0	0	32.9756
66398895	Negative	Negative	Positive	0	0	32.7695	0	0	32.7835	0	0	32.7836
66399201	Positive	Positive	Positive	0	23.9072	17.953	33.7042	23.9834	17.0079	35	25.1352	20.3797
66400145	Negative	Positive	Positive	0	25.9685	18.5848	0	26.3702	18.3778	0	26.9101	20.7521
66400321	Positive	Positive	Positive	0	25.1373	19.5133	33.4046	26.1	20.0664	32.3508	26.2821	21.5803
66401658	Positive	Positive	Negative	0	0	0	34.3311	31.8388	0	0	34.8542	0
66383103	Negative	Negative	Positive	0	0	35.2402	0	0	33.16	0	0	0
66400385	Positive	Positive	Positive	29.062	21.8547	16.131	29.801	22.5797	10.5504	29.5802	23.3494	16.2035
66383149	Negative	Negative	Positive	0	0	32.045	0	0	31.867	0	0	32.4692
66383158	Negative	Negative	Positive	0	0	33.0254	0	0	33.2051	0	0	32.9364
66385031	Positive	Positive	Positive	27.3026	23.1066	16.5438	26.1506	22.9024	15.2575	27.0461	25.0422	18.6304
66383264	Negative	Negative	Positive	0	0	33.2846	0	0	32.6987	0	0	33.1507
66393906	Negative	Positive	Negative	0	0	0	0	0	0	0	35.4535	0
66384953	Negative	Positive	Positive	0	32.9935	19.395	0	31.7673	19.4761	0	0	17.0676
66398071	Negative	Negative	Positive	0	0	28.1639	0	0	28.0804	0	0	27.9293
65813050	Positive	Positive	Positive	29.4451	23.0686	11.8823	29.3634	22.8832	10.4691	30.4318	23.1324	12.2553
66385615	Negative	Negative	Positive	0	0	32.8119	0	0	0	0	0	33.9043
66388773	Negative	Negative	Positive	0	0	0	0	0	0	0	0	31.6082
66393094	Positive	Positive	Positive	24.5626	18.2991	13.7548	24.8403	17.8953	11.8029	25.2851	19.5286	16.2555
66382919	Negative	Negative	Positive	0	0	31.4401	0	0	32.2152	0	0	30.3303
66384643	Negative	Negative	Positive	0	0	0	0	0	34.1934	0	0	0
66384917	Positive	Positive	Positive	33.1366	26.7485	19.481	0	27.2097	18.6638	0	28.0493	22.6747
65813193	Positive	Positive	Negative	32.6311	28.8485	0	33.1877	29.6183	0	0	28.6411	0
65805228	Positive	Positive	Positive	30.0681	26.7072	23.5323	32.9848	26.2678	23.7364	0	26.4674	25.5588
65807776	Positive	Positive	Positive	27.0244	24.1345	18.5054	26.168	24.2823	17.8595	28.047	25.7108	20.6774
65805343	Positive	Positive	Positive	32.804	27.6815	25.2554	32.5956	27.3205	25.1202	0	27.825	25.5442
65813926	Negative	Negative	Positive	0	0	0	0	0	34.9119	0	0	0
66385998	Negative	Negative	Positive	0	0	0	0	0	33.8804	0	0	0
66394534	Negative	Positive	Negative	0	0	0	0	0	0	0	34.6511	0
66398053	Negative	Positive	Negative	0	0	0	0	0	0	0	35.6496	0
65807493	Negative	Negative	Positive	0	0	29.7149	0	0	26.2559	35.789	0	31.2315
66388393	Positive	Positive	Positive	27.6084	19.4207	16.2772	27.4614	19.4344	15.1701	29.0506	21.6749	19.3891
66385439	Negative	Positive	Positive	0	29.857	21.309	0	29.282	22.1322	0	30.0362	21.8277
66386289	Negative	Negative	Positive	0	0	0	0	0	0	0	0	34.4963
66388427	Negative	Positive	Negative	0	0	0	0	0	0	0	34.8209	0
66400710	Negative	Negative	Positive	0	0	0	0	0	0	0	0	35.1878
66385688	Negative	Negative	Positive	0	0	29.3465	0	0	28.8656	0	0	30.542
66388515	Negative	Negative	Positive	0	0	33.8541	0	0	36.0035	0	0	0
65774627	Positive	NA	Positive	0	NA	19.1084	32.7131	NA	18.5927	0	NA	21.8691
65789337	Negative	NA	Positive	0	NA	26.0405	0	NA	26.2215	0	NA	27.0073
65805264	Positive	Positive	Positive	28.9651	27.368	17.1104	30.0327	28.8955	16.8844	31.1682	29.6707	19.5698
65775936	Positive	NA	Positive	0	NA	28.0776	32.9561	NA	27.4723	0	NA	28.1877
65788860	Negative	NA	Positive	0	NA	30.2304	0	NA	30.3683	0	NA	30.4344
